# PA-FGRS is a novel estimator of pedigree-based genetic liability that complements genotype-based inferences into the genetic architecture of major depressive disorder

**DOI:** 10.1101/2023.06.23.23291611

**Authors:** Morten Dybdahl Krebs, Kajsa-Lotta Georgii Hellberg, Mischa Lundberg, Vivek Appadurai, Henrik Ohlsson, Emil Pedersen, Jette Steinbach, Jamie Matthews, Sonja LaBianca, Xabier Calle, Joeri J. Meijsen, iPSYCH Study Consortium, Andrés Ingason, Alfonso Buil, Bjarni J. Vilhjálmsson, Jonathan Flint, Silviu-Alin Bacanu, Na Cai, Andy Dahl, Noah Zaitlen, Thomas Werge, Kenneth S. Kendler, Andrew J. Schork

## Abstract

Large biobank samples provide an opportunity to integrate broad phenotyping, familial records, and molecular genetics data to study complex traits and diseases. We introduce Pearson-Aitken Family Genetic Risk Scores (PA-FGRS), a new method for estimating disease liability from patterns of diagnoses in extended, age-censored genealogical records. We then apply the method to study a paradigmatic complex disorder, Major Depressive Disorder (MDD), using the iPSYCH2015 case-cohort study of 30,949 MDD cases, 39,655 random population controls, and more than 2 million relatives. We show that combining PA-FGRS liabilities estimated from family records with molecular genotypes of probands improves the three lines of inquiry. Incorporating PA-FGRS liabilities improves classification of MDD over and above polygenic scores, identifies robust genetic contributions to clinical heterogeneity in MDD associated with comorbidity, recurrence, and severity, and can improve the power of genome-wide association studies (GWAS). Our method is flexible and easy to use and our study approaches are generalizable to other data sets and other complex traits and diseases.
