## Supplementary Tables for "PA-FGRS is a novel estimator of pedigree-based genetic liability that complements genotype-based inferences into the genetic architecture of major depressive disorder"

### Sheet: Index
Table S0. iPSYCH Study Consortium author list
Table S1. Phenotype definitions and assumed parameters
Table S2. Summary statistics used for computing polygenic risk scores
Table S3. Summary statistics used for genetic correlations
Table S4. Count of relatives in MDD case cohort
Table S5. Count of relatives in iPSYCH case cohort
Table S6. AUC values from classification models in Figure 4
Table S7. Suggestive loci from Linear Regression GWAS on PA-FGRS Liability values
Table S8. Suggestive loci from Logisitc Regression GWAS on case-control status

### Sheet: S0
Table S0. iPSYCH Study Consortium author list
First Names	Last Names	Email	Affiliations	Conflicts	ORCID	Grants
Anders D.	Børglum	anders@biomed.au.dk	Department of Biomedicine, Aarhus University, Aarhus, Denmark; The Lundbeck Foundation Initiative for Integrative Psychiatric Research, iPSYCH, Denmark; Center for Genomics and Personalized Medicine, Aarhus, Denmark	None
David M.	Hougaard	dh@ssi.dk	Department for Congenital Disorders, Statens Serum Institute , Copenhagen, Denmark	None	0000-0001-5928-3517
Merete	Nordentoft	merete.nordentoft@regionh.dk	Mental Health Centre Copenhagen, Capital Region of Denmark, Copenhagen University Hospital, Copenhagen, Denmark	None
Ole Mors	Mors	ole.mors@clin.au.dk	Psychosis Research Unit, Aarhus University Hospital-Psychiatry, Denmark	None
Preben Bo	Mortensen	pbm.ncrr@au.dk	NCRR - National Centre for Register-Based Research, Business and Social Sciences, Aarhus University, Aarhus V, Denmark; Centre for Integrated Register-based Research, CIRRAU, Aarhus University, Aarhus, Denmark; Centre for Integrative Sequencing, Department of Biomedicine and iSEQ, Aarhus University, Aarhus, Denmark;	None
Ditte	Demontis	ditte@biomed.au.dk	Center for Genomics and Personalized Medicine, Aarhus, Denmark	None
Jakob	Grove	grove@biomed.au.dk	Centre for Integrative Sequencing, Department of Biomedicine and iSEQ, Aarhus University, Aarhus, Denmark; BiRC Bioinformatics Research Centre, Aarhus University, Aarhus, Denmark	None
Anna	Starnawska	as@biomed.au.dk	Department of Biomedicine, Aarhus University, Aarhus, Denmark	None
Thomas	Damm Als	thomas.als@clin.au.dk	Department of Biomedicine, Aarhus University, Aarhus, Denmark; The Lundbeck Foundation Initiative for Integrative Psychiatric Research, iPSYCH, Denmark; Center for Genomics and Personalized Medicine, Aarhus, Denmark	None
Anders	Rosengren	anders.rosengren@regionh.dk	Institute of Biological Psychiatry, Mental Health Center - Sct Hans, Copenhagen University Hospital, Copenhagen, Denmark	None	0000-0002-6682-1288
Dorte	Helenius	dorte.helenius.mikkelsen@regionh.dk	Institute of Biological Psychiatry, Mental Health Center - Sct Hans, Copenhagen University Hospital, Copenhagen, Denmark	None
Jesper	Gådin	jan.jesper.robert.gaadin@regionh.dk	Institute of Biological Psychiatry, Mental Health Center - Sct Hans, Copenhagen University Hospital, Copenhagen, Denmark	None
Richard	Zetterberg	richard.zetterberg@regionh.dk	Institute of Biological Psychiatry, Mental Health Center - Sct Hans, Copenhagen University Hospital, Copenhagen, Denmark	None
Carsten	Bøcker Pedersen	cbp@econ.au.dk	National Centre for Register-based Research, BSS, Aarhus University	None
Esben	Agerbo	ea.ncrr@au.dk	National Centre for Register-based Research, BSS, Aarhus University	None	0000-0002-2849-524X
Jakob	Christensen	Jakob@clin.AU.dk	National Centre for Register-based Research, BSS, Aarhus University	None
Liselotte V	Petersen	llp.ncrr@au.dk	National Centre for Register-based Research, BSS, Aarhus University	None	0000-0002-0479-5379
Marianne	Giørtz Pedersen	mgp.ncrr@au.dk	National Centre for Register-based Research, BSS, Aarhus University	None
Jonas	Bybjerg-Grauholm	jogr@ssi.dk	Department for Congenital Disorders, Statens Serum Institut, Copenhagen, Denmark	None	0000-0003-1705-4008
Marie	Bækvad-Hansen	mabh@ssi.dk	Department for Congenital Disorders, Statens Serum Institut, Copenhagen, Denmark	None	0000-0002-5881-1776

### Sheet: S1
Table S1. Phenotype definitions and assumed parameters
Pheno	Pheno (Abbrev)	ICD Codes	K_male	K_female	h2
Attention Deficit Hyperactivity Disorder	ADHD	ICD 10: F90.0; ICD 8: 308.01	0.0455	0.0192	0.8
Autism Spectrum Disorder	ASD	ICD 10: F84, F84.1, F84.5, F84.9; ICD 8: 299.01-299.04	0.03	0.0093	0.8
Bipolar Disorder	BPD	ICD 10: F30-31; ICD 8: 296.19, 296.39, 298.19	0.0132	0.0184	0.8
Major Depressive Disorder	MDD	ICD 10: F32-3, but not F31; ICD 8: 296.09, 296.29, 298.09, 300.49, but not 296.19, 296.39, 298.19	0.0907	0.155	0.4
Schizophrenia	SCZ	ICD 10: F20; ICD 8: 295.x9, excluding 295.79	0.0193	0.0156	0.8

### Sheet: S2
Table S2. Summary statistics used for computing polygenic risk scores
Pheno	Sample	Citation (PMID)	Ncases	Ncontrols
ADHD	iPSYCH2012 cohort	N/A, iPSYCH2015i cohort	7017	15218
ADHD	iPSYCH2015i cohort	N/A, iPSYCH2012 cohort	14440	23539
ASD	iPSYCH2012 cohort	N/A, iPSYCH2015i cohort	5726	15289
ASD	iPSYCH2015i cohort	N/A, iPSYCH2012 cohort	12234	23691
BPD	iPSYCH2012+iPSYCH2015i	34002096 (excl. iPSYCH)	41109	369170
MDD**	iPSYCH2012+iPSYCH2015i	30718901 (excl. iPSYCH and 23andMe)	154514	313596
SCZ	iPSYCH2012+iPSYCH2015i	35396580 (excl. iPSYCH)	50948	72099
** for known single variant analyses, 28 variants were mapped to iPSYCH from 31 clumped variants, using EUR.1KG.LDRef. --clump-kb 100000 --clump-p1 5E-8 --clump-p2 5E-8 --clump-r2 0.001

### Sheet: S3
Table S3. Summary statistics used for genetic correlations
Outcome	Name	Sample	Citation (PMID)
MDD	Howard et al	PGC excl. ipsych & excl 23andMe	original publication: 30718901
MDD	GPpsy	UKB	32231276
MDD	FinnGen	FinnGen	36653562
MDD	Dahl et al	UKB	doi:10.1101/2022.08.15.503980.
MDD	Cai et al	UKB	32231276
SCZ	SCZ (PGC)	PGC excl. ipsych	35396580 (excl. iPSYCH)
BP	BP (PGC)	PGC excl. ipsych	34002096 (excl. iPSYCH)
ADHD	ADHD (PGC)	CHOP, IMAGE, IMAGE II, PUWMa	30478444
Educational attainment	EDU	Meta-analysis	27225129

### Sheet: S4
Table S4. Count of relatives in iPSYCH2015 MDD case-cohort
Label	Relatedness	N
1C	0.125	386556
P	0.5	172086
1GP	0.25	277064
HPib	0.125	59590
1C1R	0.0625	138221
S	0.5	107932
Pib	0.25	210666
H1C	0.0625	91833
H1C1R	0.03125	32911
Ch	0.5	32651
HS	0.25	62203
1C	0.1875	3098
Nib	0.25	50263
2GP	0.125	39832
HNib	0.125	40082
2C	0.03125	40408
1GPib	0.125	17434
1C1R	0.0625	34347
H1C1R	0.03125	13099
H2C	0.015625	13782
H1GPib	0.0625	7145
H2C1R	0.0078125	2763
H1C2R	0.015625	724
H1GNib	0.0625	1844
2C1R	0.015625	5366
1C2R	0.03125	1105
1C1R	0.09375	221
3GP	0.0625	876
1C	0.25	398
1GNib	0.125	258
H2GPib	0.03125	246
H1C2R	0.015625	470
H2C1R	0.0078125	857
H3C	0.00390625	745
1C1R	0.09375	1074
2C1R	0.015625	939
1C2R	0.03125	519
2GPib	0.0625	248
3C	0.0078125	487
H2C2R	0.00390625	26
H3C1R	0.001953125	122
2C2R	0.0078125	36
3C1R	0.00390625	8
Other		2762

### Sheet: S5
Table S5. Count of relatives in iPSYCH2015 case-cohort
Label	Relatedness	N
1C	0.125	631088
P	0.5	281091
1GP	0.25	463208
HPib	0.125	115965
1C1R	0.0625	216172
S	0.5	168791
Pib	0.25	347849
H1C	0.0625	174527
H1C1R	0.03125	59252
Ch	0.5	43925
Nib	0.25	70944
HS	0.25	114775
1C	0.1875	5158
H1C1R	0.03125	28784
1C1R	0.0625	74371
1GPib	0.125	37976
H1GPib	0.0625	15865
2GP	0.125	79441
3GP	0.0625	2139
2C	0.03125	81433
HNib	0.125	66164
H2C	0.015625	28125
H2C1R	0.0078125	4852
2C1R	0.015625	9911
H1C2R	0.015625	1164
H1GNib	0.0625	2765
1C2R	0.03125	1692
1C1R	0.09375	1561
1C1R	0.09375	446
1C	0.25	702
1GNib	0.125	395
2C1R	0.015625	1923
1C2R	0.03125	1085
3C	0.0078125	940
2GPib	0.0625	525
H2C2R	0.00390625	42
H2GPib	0.03125	566
H1C2R	0.015625	1096
H2C1R	0.0078125	1950
H3C	0.00390625	1475
4GP	0.03125	11
2C2R	0.0078125	59
3C1R	0.00390625	23
H3C1R	0.001953125	183
Other		4849

### Sheet: S6
Table S6. AUC values from classification models in Figure 4. PGS, Polygenic Score; PA-FGRS, Pearson-Aitken Family Genetic Risk Score; AUC, Area under the curve; MDD, Major Depressive Disorder.
Main Text Figure	Training Cohort	Test Cohort	Predictor	Type	AUC	AUC (2.5 Percentile)	AUC (97.5 Percentile)
No	2012	2012	PGS	5 Disorders	0.600223	0.594972	0.605473
No	2012	2012	PA-FGRS	5 Disorders	0.620517	0.615301	0.625733
No	2012	2012	PGS+PA-FGRS	5 Disorders	0.649842	0.644752	0.654932
Yes	2012	2015i	PGS	5 Disorders	0.588557	0.581564	0.59555
Yes	2012	2015i	PA-FGRS	5 Disorders	0.595959	0.588912	0.603006
Yes	2012	2015i	PGS+PA-FGRS	5 Disorders	0.625572	0.618699	0.632444
No	2015i	2015i	PGS	5 Disorders	0.589712	0.582727	0.596698
No	2015i	2015i	PA-FGRS	5 Disorders	0.596381	0.589335	0.603428
No	2015i	2015i	PGS+PA-FGRS	5 Disorders	0.626757	0.619893	0.633621
Yes	2015i	2012	PGS	5 Disorders	0.598768	0.593514	0.604023
Yes	2015i	2012	PA-FGRS	5 Disorders	0.619536	0.614317	0.624756
Yes	2015i	2012	PGS+PA-FGRS	5 Disorders	0.648315	0.643219	0.653411
No	2012	2012	PGS	MDD only	0.588377	0.583093	0.593661
No	2012	2012	PA-FGRS	MDD only	0.597661	0.592354	0.602968
No	2012	2012	PGS+PA-FGRS	MDD only	0.630527	0.625359	0.635696
Yes	2012	2015i	PGS	MDD only	0.572512	0.565469	0.579554
Yes	2012	2015i	PA-FGRS	MDD only	0.57591	0.568756	0.583065
Yes	2012	2015i	PGS+PA-FGRS	MDD only	0.607743	0.600782	0.614705
No	2015i	2015i	PGS	MDD only	0.572512	0.565469	0.579554
No	2015i	2015i	PA-FGRS	MDD only	0.57591	0.568756	0.583065
No	2015i	2015i	PGS+PA-FGRS	MDD only	0.607734	0.600773	0.614696
Yes	2015i	2012	PGS	MDD only	0.588377	0.583093	0.593661
Yes	2015i	2012	PA-FGRS	MDD only	0.597661	0.592354	0.602968
Yes	2015i	2012	PGS+PA-FGRS	MDD only	0.630485	0.625317	0.635654

### Sheet: S7
Table S7. Suggestive loci from Linear Regression GWAS on PA-FGRS Liability values.
			iPSYCH Meta-Anlaysis											Howard et al
SNP	CHR	POS	A1	A2	BETA	SE	P	Direction	Z	Accuracy	BH	BH_bin	Sig_bin	P.known	BETA.known	Z.known	EA.known	OA.known	Flipped.ZBeta.known	variants_in_BH_bin	variants_in_Sig_bin
rs34961369	2	127203740	a	g	-0.0128	0.0025	2.195e-07	--	-5.12	0.9911	0.0117990139621849	1	NA	0.02365	-0.0135	-2.25	A	G	No	203	0
rs189296787	2	153605727	a	g	0.051	0.0098	2.142e-07	++	5.20408163265306	0.9941	0.0117990139621849	2	NA	0.4496	0.0194	0.757812	G	A	Yes	1	0
rs2033570	2	198952637	t	c	-0.0104	0.002	1.543e-07	--	-5.2	0.9935	0.0117990139621849	3	NA	0.02128	-0.0108	-2.29787	T	C	No	46	0
rs57068864	3	29043472	a	g	0.0134	0.0026	3.794e-07	++	5.15384615384615	0.9977	0.0117990139621849	4	NA	0.1452	0.0092	1.46032	A	G	No	6	0
rs16827974	3	117837222	a	g	0.0135	0.0024	2.866e-08	++	5.625	0.997	0.0117433531625	5	1	0.01983	0.013	2.32143	A	G	No	47	8
rs800046	3	144355882	t	c	-0.0091	0.0019	2.902e-06	--	-4.78947368421053	0.9772	0.0372055633622704	6	NA	0.01212	-0.0115	-2.5	C	T	Yes	1	0
rs116375013	4	32026398	a	g	-0.0365	0.0078	2.837e-06	--	-4.67948717948718	0.9942	0.0365553019278523	7	NA	0.2721	0.0199	1.09945	G	A	Yes	1	0
rs72703978	4	183728032	t	c	-0.0181	0.0039	2.877e-06	--	-4.64102564102564	0.9531	0.0369467274732442	8	NA	0.0003483	-0.0309	-3.59302	T	C	No	2	0
rs62360541	5	41680032	a	t	0.0108	0.0023	3.756e-06	++	4.69565217391304	0.9912	0.044743954055814	9	NA	NA	NA	NA	NA	NA	No	1	0
rs142062980	5	43256750	t	c	-0.0232	0.0048	1.129e-06	--	-4.83333333333333	0.9836	0.0200236545796767	10	NA	0.1797	-0.0184	-1.34307	C	T	Yes	5	0
rs10059225	5	51967878	c	g	0.0112	0.0023	8.605e-07	++	4.8695652173913	0.9836	0.0163167308851852	11	NA	NA	NA	NA	NA	NA	No	44	0
rs1040574	6	160357037	t	g	-0.0111	0.002	3.258e-08	--	-5.55	0.9952	0.0117433531625	12	2	0.2156	-0.0059	-1.22917	G	T	Yes	41	11
rs76379626	7	24303929	a	g	0.0423	0.0091	3.176e-06	++	4.64835164835165	0.9971	0.0401156851184211	13	NA	0.0638	0.0379	1.85784	A	G	No	1	0
rs190526431	7	122232925	a	g	0.0271	0.0059	4.369e-06	++	4.59322033898305	0.9916	0.0487675463851744	14	NA	0.4327	-0.0117	-0.785235	A	G	No	1	0
rs10237125	7	153768130	t	c	-0.0102	0.0022	4.083e-06	--	-4.63636363636364	0.8059	0.0470676323478261	15	NA	0.3383	-0.017	-0.955056	C	T	Yes	1	0
rs9650307	8	53207030	c	g	0.0102	0.0021	1.188e-06	++	4.85714285714286	0.9975	0.0206878400816327	16	NA	NA	NA	NA	NA	NA	No	11	0
rs55904164	8	70295721	t	c	0.0181	0.0038	2.018e-06	++	4.76315789473684	0.9645	0.02864581587061	17	NA	0.6004	0.0045	0.523256	T	C	No	1	0
rs112585366	8	90082865	a	g	0.0258	0.0047	4.354e-08	++	5.48936170212766	0.9986	0.0117433531625	18	3	0.5288	0.0064	0.627451	G	A	Yes	209	3
rs12001352	9	37533360	t	c	-0.009	0.0019	3.554e-06	--	-4.73684210526316	0.9946	0.0436691466528	19	NA	0.2479	-0.0054	-1.17391	T	C	No	3	0
rs11137850	9	81413414	a	g	0.0102	0.0022	2.145e-06	++	4.63636363636364	0.9956	0.0299503503	20	NA	0.01338	0.0124	2.48	G	A	Yes	5	0
rs62565051	9	94392305	t	c	0.0215	0.0045	1.95e-06	++	4.77777777777778	0.9802	0.027938759608209	21	NA	0.5814	0.0062	0.553571	T	C	No	2	0
rs60393230	9	122655283	a	g	-0.0091	0.0019	2.45e-06	--	-4.78947368421053	0.9949	0.0328358876963351	22	NA	0.0001677	-0.0172	-3.73913	G	A	Yes	18	0
rs7135697	12	201242	a	g	0.0091	0.0019	1.432e-06	++	4.78947368421053	0.9884	0.022815672746888	23	NA	0.03569	0.0094	2.08889	A	G	No	5	0
rs16966166	13	105898262	t	c	0.0167	0.0031	5.906e-08	++	5.38709677419355	0.9788	0.0117433531625	24	NA	0.5754	0.0042	0.56	T	C	No	3	0
rs428125	13	111472862	a	g	0.0099	0.0021	3.002e-06	++	4.71428571428572	0.966	0.038295830820598	25	NA	0.1712	0.0067	1.36735	A	G	No	5	0
rs8003351	14	33214589	a	g	0.0119	0.0024	7.915e-07	++	4.95833333333333	0.9531	0.0152629186992481	26	NA	0.3492	0.013	0.935252	A	G	No	1	0
rs76984677	14	54396626	t	c	0.0328	0.0066	8.114e-07	++	4.96969696969697	0.984	0.0155780219445	27	NA	0.5317	-0.01	-0.621118	T	C	No	1	0
rs7155371	14	71751120	t	c	0.0144	0.003	1.47e-06	++	4.8	0.9927	0.0230855576890244	28	NA	0.771	-0.0019	-0.296875	T	C	No	1	0
rs56042757	15	40976752	a	g	-0.0089	0.0019	2.201e-06	--	-4.68421052631579	0.9949	0.0304006276564748	29	NA	0.1002	-0.0073	-1.62222	G	A	Yes	24	0
rs9960068	18	25936577	a	c	0.0105	0.0023	3.677e-06	++	4.56521739130435	0.9886	0.0443293636248038	30	NA	0.2637	0.006	1.11111	A	C	No	1	0
rs1942964	18	55027212	t	g	0.0108	0.0021	2.803e-07	++	5.14285714285714	0.831	0.0117990139621849	31	NA	0.8924	-6e-04	-0.136364	G	T	Yes	2	0
rs150906042	20	13268370	t	c	0.0465	0.0096	1.383e-06	++	4.84375	0.9854	0.0225029465581395	32	NA	0.4227	0.0171	0.799065	C	T	Yes	1	0

### Sheet: S8
Table S8. Suggestive loci from Logisitc Regression GWAS on case-control status
			iPSYCH Meta-Anlaysis											Howard et al
SNP	CHR	POS	A1	A2	BETA	SE	P	Direction	Z	Accuracy	BH	BH_bin	Sig_bin	P.known	BETA.known	Z.known	EA.known	OA.known	Flipped.ZBeta.known	variants_in_BH_bin	variants_in_Sig_bin
rs793964	1	36113465	a	g	-0.1123	0.0237	2.19e-06	--	-4.73839662447257	0.9079	0.0277529267821782	1	NA	0.836	0.0017	0.207317	A	G	No	1	0
rs34387885	1	97935510	t	c	0.105	0.023	4.98e-06	++	4.56521739130435	0.9901	0.0460220137906137	2	NA	0.8048	-0.002	-0.25	C	T	Yes	2	0
rs76229457	1	215076847	a	g	-0.1373	0.0289	2.058e-06	--	-4.75086505190311	0.9984	0.0265623016235294	3	NA	0.08271	-0.0189	-1.73395	A	G	No	5	0
rs76072862	1	242381187	a	g	-0.1174	0.0254	3.892e-06	--	-4.62204724409449	0.9985	0.0395879651443709	4	NA	0.06998	-0.0156	-1.81395	A	G	No	2	0
rs4338342	1	245294555	a	g	0.3209	0.0706	5.469e-06	?+	4.54532577903683	0.9763	0.047384808253664	5	NA	0.667	-0.0076	-0.426966	A	G	No	1	0
rs13021015	2	127183453	a	c	-0.0913	0.017	7.426e-08	--	-5.37058823529412	0.9882	0.00845245750576923	6	NA	0.006778	-0.0166	-2.72131	A	C	No	295	0
rs189296787	2	153605727	a	g	0.3049	0.0668	5.032e-06	++	4.56437125748503	0.9941	0.0462402798869258	7	NA	0.4496	0.0194	0.757812	G	A	Yes	1	0
rs1179716	2	217746796	a	g	-0.0745	0.0162	3.942e-06	--	-4.59876543209877	0.959	0.0398852339051383	8	NA	0.3142	0.0056	1	G	A	Yes	1	0
rs6780942	3	117828678	t	c	0.0819	0.0142	7.086e-09	++	5.76760563380282	0.9884	0.00845245750576923	9	1	0.0905	0.0086	1.68627	T	C	No	84	5
rs13074187	3	141890107	t	c	-0.1164	0.0257	5.89e-06	--	-4.52918287937743	0.9673	0.0498706819514884	10	NA	0.4236	-0.0071	-0.797753	C	T	Yes	1	0
rs800046	3	144355882	t	c	-0.0634	0.0129	9.214e-07	--	-4.91472868217054	0.9772	0.0158305900718004	11	NA	0.01212	-0.0115	-2.5	C	T	Yes	6	0
rs62302041	4	64547042	a	c	0.0614	0.0134	4.551e-06	++	4.58208955223881	0.975	0.0432212646428571	12	NA	0.0427	0.0098	2.04167	A	C	No	3	0
rs72703978	4	183728032	t	c	-0.1268	0.0259	1.024e-06	--	-4.8957528957529	0.9531	0.0163151179419087	13	NA	0.0003483	-0.0309	-3.59302	T	C	No	3	0
rs10941594	5	42918789	t	c	0.0842	0.018	2.892e-06	++	4.67777777777778	0.9733	0.0332092918699552	14	NA	0.2464	0.0084	1.16667	T	C	No	3	0
rs10059225	5	51967878	c	g	0.0719	0.0152	2.221e-06	++	4.73026315789474	0.9836	0.0280531916398026	15	NA	NA	NA	NA	NA	NA	No	20	0
rs11750548	5	167025947	a	g	-0.06	0.0132	5.681e-06	--	-4.54545454545454	0.9748	0.0488551813404255	16	NA	0.001156	-0.0154	-3.2766	A	G	No	1	0
rs3777421	6	160393386	a	c	-0.0732	0.0134	4.552e-08	--	-5.46268656716418	0.9923	0.00845245750576923	17	2	0.3866	-0.0042	-0.875	C	A	Yes	44	1
rs116983004	6	166306257	c	g	-0.2565	0.0558	4.317e-06	--	-4.59677419354839	0.9985	0.0419229367377049	18	NA	NA	NA	NA	NA	NA	No	1	0
rs76379626	7	24303929	a	g	0.2707	0.0592	4.835e-06	++	4.57263513513514	0.9971	0.0451466041818182	19	NA	0.0638	0.0379	1.85784	A	G	No	1	0
rs190526431	7	122232925	a	g	0.1782	0.0388	4.445e-06	++	4.59278350515464	0.9916	0.0425102363200498	20	NA	0.4327	-0.0117	-0.785235	A	G	No	1	0
rs78835874	8	77288495	a	t	0.2963	0.0648	4.839e-06	++	4.57253086419753	0.9938	0.0451466041818182	21	NA	NA	NA	NA	NA	NA	No	1	0
rs112585366	8	90082865	a	g	0.1657	0.0318	1.868e-07	++	5.21069182389937	0.9986	0.00913722919490446	22	NA	0.5288	0.0064	0.627451	G	A	Yes	206	0
rs7028513	9	29651658	c	g	0.0653	0.0136	1.566e-06	++	4.80147058823529	0.992	0.0224369731007463	23	NA	NA	NA	NA	NA	NA	No	8	0
rs11137850	9	81413414	a	g	0.0728	0.0144	4.502e-07	++	5.05555555555556	0.9956	0.0128796043019608	24	NA	0.01338	0.0124	2.48	G	A	Yes	5	0
rs62565051	9	94392305	t	c	0.1544	0.0298	2.139e-07	++	5.18120805369128	0.9802	0.00966271482529412	25	NA	0.5814	0.0062	0.553571	T	C	No	3	0
rs11600628	11	63976027	t	c	-0.08	0.0167	1.546e-06	--	-4.79041916167665	0.998	0.0222750957636023	26	NA	0.04744	-0.0118	-1.96667	T	C	No	29	0
rs7118171	11	87972129	c	g	0.1041	0.0223	2.97e-06	++	4.66816143497758	0.9981	0.0335713667092511	27	NA	NA	NA	NA	NA	NA	No	8	0
rs7135697	12	201242	a	g	0.0593	0.0126	2.479e-06	++	4.70634920634921	0.9884	0.0298985101412873	28	NA	0.03569	0.0094	2.08889	A	G	No	5	0
rs34207056	12	103421047	t	c	0.0591	0.0127	3.101e-06	++	4.65354330708661	0.9612	0.0343641677878788	29	NA	0.08038	0.0079	1.75556	T	C	No	1	0
rs73163474	13	30811500	a	g	-0.2248	0.0472	1.875e-06	--	-4.76271186440678	0.9993	0.0254078206117851	30	NA	0.3464	0.0163	0.942197	A	G	No	8	0
rs7334960	13	45893034	a	g	-0.0616	0.0129	1.893e-06	--	-4.77519379844961	0.9548	0.0254078206117851	31	NA	0.2198	0.0056	1.21739	G	A	Yes	2	0
rs328819	13	111471350	a	g	-0.0761	0.0141	7.413e-08	--	-5.39716312056738	0.9642	0.00845245750576923	32	NA	0.2045	-0.0062	-1.26531	G	A	Yes	19	0
rs12878672	14	41512225	t	g	0.0584	0.0127	4.416e-06	++	4.59842519685039	0.9989	0.0424104639825	33	NA	0.001073	0.0151	3.28261	T	G	No	42	0
rs76984677	14	54396626	t	c	0.1979	0.0435	5.362e-06	++	4.54942528735632	0.984	0.0467930589477273	34	NA	0.5317	-0.01	-0.621118	T	C	No	1	0
rs4924493	15	40973228	a	t	-0.0605	0.0125	1.202e-06	--	-4.84	0.9948	0.0180485000311284	35	NA	NA	NA	NA	NA	NA	No	49	0
rs7179855	15	100670944	t	c	0.0773	0.0161	1.461e-06	++	4.80124223602484	0.9772	0.0212497386306818	36	NA	0.996	0	0	T	C	No	1	0
rs117622803	17	60497628	c	g	0.1495	0.0329	5.673e-06	++	4.54407294832827	0.9907	0.0488410765930493	37	NA	NA	NA	NA	NA	NA	No	1	0
rs1942964	18	55027212	t	g	0.0761	0.014	5.02e-08	++	5.43571428571429	0.831	0.00845245750576923	38	NA	0.8924	-6e-04	-0.136364	G	T	Yes	2	0
rs516890	18	77576767	t	c	-0.0618	0.0131	2.444e-06	--	-4.7175572519084	0.9276	0.0298985101412873	39	NA	2.965e-06	-0.0213	-4.73333	T	C	No	1	0
rs150906042	20	13268370	t	c	0.3104	0.0656	2.196e-06	++	4.73170731707317	0.9854	0.0277831154728171	40	NA	0.4227	0.0171	0.799065	C	T	Yes	1	0
rs191357623	20	18459544	t	c	-0.2286	0.0451	4.122e-07	--	-5.06873614190687	0.9993	0.0128158770825911	41	NA	0.4245	0.0126	0.802548	C	T	Yes	38	0
rs73224507	21	24810754	a	g	-0.1208	0.0264	4.866e-06	--	-4.57575757575758	0.9809	0.0452407042154964	42	NA	0.9429	-6e-04	-0.067416	A	G	No	1	0
